# Elevated fecal mitochondrial DNA from symptomatic norovirus infections suggests potential health relevance of human mitochondrial DNA in fecal source tracking

**DOI:** 10.1101/2022.02.24.22271477

**Authors:** Kevin J. Zhu, Brittany Suttner, Jackie Knee, Drew Capone, Christine L. Moe, Christine E. Stauber, Kostas T. Konstantinidis, Thomas E. Wallach, Amy J. Pickering, Joe Brown

## Abstract

An end goal of fecal source tracking (FST) is to provide information on risk of transmission of waterborne illnesses associated with fecal contamination. Ideally, concentrations of FST markers in ambient waters would reflect exposure risk. Human mtDNA is an FST marker that is exclusively human in origin and may be elevated in feces of individuals experiencing gastrointestinal inflammation. In this study, we examined whether human mtDNA is elevated in fecal samples from individuals with symptomatic norovirus infections using samples from the US, Mozambique, and Bangladesh. We quantified hCYTB484 (human mtDNA) and HF183/BacR287 (human-associated *Bacteroides*) FST markers using droplet digital PCR. We observed the greatest difference in concentrations of hCYTB484 when comparing samples from individuals with symptomatic norovirus infections versus individuals without norovirus infections or diarrhea symptoms: log_10_ increase of 1.42 in US samples (3,820% increase, *p*-value = 0.062), 0.49 in Mozambique (308% increase, *p*-value = 0.061), and 0.86 in Bangladesh (648% increase, *p*-value = 0.035). We did not observe any trends in concentrations of HF183/BacR287 in the same samples. These results suggest concentrations of fecal mtDNA increase during symptomatic norovirus infection and that mtDNA in environmental samples may represent an unambiguously human source-tracking marker that correlates with enteric pathogen exposure risk.
