## Supplementary material for "Elevated fecal mitochondrial DNA from symptomatic norovirus infections suggests potential health relevance of human mitochondrial DNA in fecal source tracking": Data

### Sheet: Data
SampleID	Country	NoroStatus	Symptomology	HF183.ng.result	hCYTB.ng.result	log10.hCYTB.ng.result	HF183.uL.result	hCYTB.uL.result	Group	GroupStatus
BD001	BD	NoroNeg	Asymptomatic	35.9589	1204.62	3.08085	315	10552.5	BD-NN-A	Enteric pathogens not detected & asymptomatic
BD002	BD	NoroNeg	Asymptomatic	No Amplification	13918.9	4.1436	No Amplification	228270	BD-NN-A	Enteric pathogens not detected & asymptomatic
BD003	BD	NoroNeg	Asymptomatic	No Amplification	1977.27	3.29607	No Amplification	121800	BD-NN-A	Enteric pathogens not detected & asymptomatic
BD004	BD	NoroNeg	Asymptomatic	36.6595	622.306	2.794	1701	28875	BD-NN-A	Enteric pathogens not detected & asymptomatic
BD005	BD	NoroNeg	Asymptomatic	No Amplification	896	2.95231	No Amplification	13440	BD-NN-A	Enteric pathogens not detected & asymptomatic
BD006	BD	NoroNeg	Asymptomatic	No Amplification	11276.8	4.05219	No Amplification	4420.5	BD-NN-A	Enteric pathogens not detected & asymptomatic
BD007	BD	NoroNeg	Asymptomatic	No Amplification	165.407	2.21855	No Amplification	5491.5	BD-NN-A	Enteric pathogens not detected & asymptomatic
BD008	BD	NoroNeg	Asymptomatic	No Amplification	3018.01	3.47972	No Amplification	2136.75	BD-NN-A	Enteric pathogens not detected & asymptomatic
BD009	BD	NoroNeg	Asymptomatic	No Amplification	3135.42	3.4963	No Amplification	33862.5	BD-NN-A	Enteric pathogens not detected & asymptomatic
BD010	BD	NoroNeg	Asymptomatic	Amplification Below aLoD	3861.67	3.58677	Amplification Below aLoD	69510	BD-NN-A	Enteric pathogens not detected & asymptomatic
BD011	BD	NoroNeg	Asymptomatic	DBNQ	246.783	2.39232	DBNQ	3874.5	BD-NN-A	Enteric pathogens not detected & asymptomatic
BD012	BD	NoroNeg	Asymptomatic	34.8041	227.239	2.35648	2798.25	18270	BD-NN-A	Enteric pathogens not detected & asymptomatic
BD013	BD	NoroNeg	Asymptomatic	Amplification Below aLoD	561.544	2.74938	Amplification Below aLoD	5727.75	BD-NN-A	Enteric pathogens not detected & asymptomatic
BD014	BD	NoroNeg	Asymptomatic	No Amplification	1810.27	3.25774	No Amplification	4362.75	BD-NN-A	Enteric pathogens not detected & asymptomatic
BD015	BD	NoroNeg	Asymptomatic	No Amplification	775.385	2.88952	No Amplification	10080	BD-NN-A	Enteric pathogens not detected & asymptomatic
BD016	BD	NoroNeg	Asymptomatic	515.518	347.866	2.54141	16805.2	11340	BD-NN-A	Enteric pathogens not detected & asymptomatic
BD017	BD	NoroNeg	Asymptomatic	DBNQ	681.985	2.83378	DBNQ	13912.5	BD-NN-A	Enteric pathogens not detected & asymptomatic
BD018	BD	NoroNeg	Asymptomatic	DBNQ	10600.6	4.02533	DBNQ	64155	BD-NN-A	Enteric pathogens not detected & asymptomatic
BD019	BD	NoroNeg	Asymptomatic	No Amplification	685.117	2.83576	No Amplification	23362.5	BD-NN-A	Enteric pathogens not detected & asymptomatic
BD020	BD	NoroNeg	Asymptomatic	Amplification Below aLoD	172.792	2.23752	Amplification Below aLoD	15067.5	BD-NN-A	Enteric pathogens not detected & asymptomatic
BD021	BD	NoroNeg	Asymptomatic	3244.14	23281	4.367	4704	33757.5	BD-NN-A	Enteric pathogens not detected & asymptomatic
BD022	BD	NoroNeg	Asymptomatic	3640.95	441.851	2.64528	67357.5	8174.25	BD-NN-A	Enteric pathogens not detected & asymptomatic
BD023	BD	NoroNeg	Asymptomatic	1.17815	383.415	2.58367	59.85	19477.5	BD-NN-A	Enteric pathogens not detected & asymptomatic
BD024	BD	NoroNeg	Asymptomatic	No Amplification	2421.62	3.38411	No Amplification	26880	BD-NN-A	Enteric pathogens not detected & asymptomatic
BD025	BD	NoroNeg	Asymptomatic	No Amplification	1161.92	3.06518	No Amplification	59955	BD-NN-A	Enteric pathogens not detected & asymptomatic
BD026	BD	NoroNeg	Asymptomatic	No Amplification	234.727	2.37056	No Amplification	11917.5	BD-NN-A	Enteric pathogens not detected & asymptomatic
BD027	BD	NoroNeg	Asymptomatic	No Amplification	3627.75	3.55964	No Amplification	84157.5	BD-NN-A	Enteric pathogens not detected & asymptomatic
BD028	BD	NoroNeg	Asymptomatic	No Amplification	9655.74	3.98479	No Amplification	71452.5	BD-NN-A	Enteric pathogens not detected & asymptomatic
BD029	BD	NoroNeg	Asymptomatic	DBNQ	1950	3.29003	DBNQ	20475	BD-NN-A	Enteric pathogens not detected & asymptomatic
BD030	BD	NoroNeg	Asymptomatic	82.95	5124	3.70961	414.75	25620	BD-NN-A	Enteric pathogens not detected & asymptomatic
BD031	BD	NoroNeg	Asymptomatic	DBNQ	457.692	2.66057	DBNQ	10710	BD-NN-A	Enteric pathogens not detected & asymptomatic
BD032	BD	NoroNeg	Asymptomatic	125.263	4071.05	3.60971	1428	46410	BD-NN-A	Enteric pathogens not detected & asymptomatic
BD033	BD	NoroNeg	Asymptomatic	No Amplification	1650.28	3.21756	No Amplification	8977.5	BD-NN-A	Enteric pathogens not detected & asymptomatic
BD034	BD	NoroNeg	Asymptomatic	No Amplification	74657.6	4.87307	No Amplification	240398	BD-NN-A	Enteric pathogens not detected & asymptomatic
BD035	BD	NoroNeg	Asymptomatic	40.4722	761.111	2.88145	764.925	14385	BD-NN-A	Enteric pathogens not detected & asymptomatic
BD036	BD	NoroNeg	Asymptomatic	Amplification Below aLoD	4068.75	3.60946	Amplification Below aLoD	94395	BD-NN-A	Enteric pathogens not detected & asymptomatic
BD037	BD	NoroNeg	Asymptomatic	DBNQ	2535.08	3.40399	DBNQ	45885	BD-NN-A	Enteric pathogens not detected & asymptomatic
BD038	BD	NoroNeg	Asymptomatic	DBNQ	1345.31	3.12882	DBNQ	23677.5	BD-NN-A	Enteric pathogens not detected & asymptomatic
BD039	BD	NoroNeg	Asymptomatic	Amplification Below aLoD	5529.09	3.74265	Amplification Below aLoD	384825	BD-NN-A	Enteric pathogens not detected & asymptomatic
BD040	BD	NoroNeg	Asymptomatic	DBNQ	2459.67	3.39088	DBNQ	44520	BD-NN-A	Enteric pathogens not detected & asymptomatic
BD041	BD	NoroNeg	Asymptomatic	No Amplification	6096.77	3.7851	No Amplification	18900	BD-NN-A	Enteric pathogens not detected & asymptomatic
BD042	BD	NoroNeg	Asymptomatic	Amplification Below aLoD	7887.62	3.89695	Amplification Below aLoD	32812.5	BD-NN-A	Enteric pathogens not detected & asymptomatic
BD043	BD	NoroNeg	Asymptomatic	No Amplification	7255.18	3.86065	No Amplification	34650	BD-NN-A	Enteric pathogens not detected & asymptomatic
BD044	BD	NoroNeg	Asymptomatic	105.495	5096.46	3.70727	1118.25	54022.5	BD-NN-A	Enteric pathogens not detected & asymptomatic
BD045	BD	NoroNeg	Asymptomatic	DBNQ	2078.66	3.31778	DBNQ	25567.5	BD-NN-A	Enteric pathogens not detected & asymptomatic
BD046	BD	NoroNeg	Asymptomatic	No Amplification	1481.08	3.17058	No Amplification	12915	BD-NN-A	Enteric pathogens not detected & asymptomatic
BD047	BD	NoroNeg	Asymptomatic	No Amplification	2210.53	3.3445	No Amplification	13440	BD-NN-A	Enteric pathogens not detected & asymptomatic
BD048	BD	NoroNeg	Asymptomatic	DBNQ	395.062	2.59667	DBNQ	15802.5	BD-NN-A	Enteric pathogens not detected & asymptomatic
BD049	BD	NoroNeg	Asymptomatic	DBNQ	585.432	2.76748	DBNQ	32550	BD-NN-A	Enteric pathogens not detected & asymptomatic
BD050	BD	NoroPos	Asymptomatic	No Amplification	568.312	2.75459	No Amplification	4546.5	BD-NP-A	Norovirus detected & asymptomatic
BD051	BD	NoroPos	Asymptomatic	No Amplification	5221.31	3.71778	No Amplification	38220	BD-NP-A	Norovirus detected & asymptomatic
BD052	BD	NoroPos	Asymptomatic	No Amplification	511.275	2.70865	No Amplification	7822.5	BD-NP-A	Norovirus detected & asymptomatic
BD053	BD	NoroPos	Asymptomatic	No Amplification	1364.6	3.13501	No Amplification	4578	BD-NP-A	Norovirus detected & asymptomatic
BD054	BD	NoroPos	Asymptomatic	DBNQ	488.25	2.68864	DBNQ	9765	BD-NP-A	Norovirus detected & asymptomatic
BD055	BD	NoroPos	Asymptomatic	47.1835	12128.2	4.0838	149.1	38325	BD-NP-A	Norovirus detected & asymptomatic
BD056	BD	NoroPos	Asymptomatic	DBNQ	848.75	2.92878	DBNQ	2037	BD-NP-A	Norovirus detected & asymptomatic
BD057	BD	NoroPos	Asymptomatic	No Amplification	9578.95	3.98132	No Amplification	2184	BD-NP-A	Norovirus detected & asymptomatic
BD058	BD	NoroPos	Asymptomatic	No Amplification	17654	4.24684	No Amplification	112875	BD-NP-A	Norovirus detected & asymptomatic
BD059	BD	NoroPos	Asymptomatic	No Amplification	759	2.88024	No Amplification	2656.5	BD-NP-A	Norovirus detected & asymptomatic
BD060	BD	NoroPos	Asymptomatic	No Amplification	287.033	2.45793	No Amplification	12285	BD-NP-A	Norovirus detected & asymptomatic
BD061	BD	NoroPos	Asymptomatic	4.30769	2530.77	3.40325	33.6	19740	BD-NP-A	Norovirus detected & asymptomatic
BD062	BD	NoroPos	Asymptomatic	No Amplification	18064.4	4.25682	No Amplification	161805	BD-NP-A	Norovirus detected & asymptomatic
BD063	BD	NoroPos	Asymptomatic	Amplification Below aLoD	1121.7	3.04988	Amplification Below aLoD	10185	BD-NP-A	Norovirus detected & asymptomatic
BD064	BD	NoroPos	Asymptomatic	DBNQ	694.615	2.84174	DBNQ	9030	BD-NP-A	Norovirus detected & asymptomatic
BD065	BD	NoroPos	Asymptomatic	No Amplification	2588.37	3.41303	No Amplification	22260	BD-NP-A	Norovirus detected & asymptomatic
BD066	BD	NoroPos	Asymptomatic	2209.85	1815.69	3.25904	71820	59010	BD-NP-A	Norovirus detected & asymptomatic
BD067	BD	NoroPos	Asymptomatic	1.78638	3847.59	3.58519	13.65	29400	BD-NP-A	Norovirus detected & asymptomatic
BD068	BD	NoroPos	Asymptomatic	DBNQ	4875	3.68797	DBNQ	6142.5	BD-NP-A	Norovirus detected & asymptomatic
BD069	BD	NoroPos	Asymptomatic	No Amplification	2162.91	3.33504	No Amplification	52342.5	BD-NP-A	Norovirus detected & asymptomatic
BD070	BD	NoroPos	Asymptomatic	9.49719	365.73	2.56316	338.1	13020	BD-NP-A	Norovirus detected & asymptomatic
BD071	BD	NoroPos	Asymptomatic	No Amplification	6032.21	3.78048	No Amplification	8988	BD-NP-A	Norovirus detected & asymptomatic
BD072	BD	NoroPos	Asymptomatic	No Amplification	719.931	2.85729	No Amplification	7775.25	BD-NP-A	Norovirus detected & asymptomatic
BD073	BD	NoroPos	Asymptomatic	No Amplification	9996.58	3.99985	No Amplification	291900	BD-NP-A	Norovirus detected & asymptomatic
BD074	BD	NoroPos	Asymptomatic	Amplification Below aLoD	6253.42	3.79612	Amplification Below aLoD	442050	BD-NP-A	Norovirus detected & asymptomatic
BD075	BD	NoroPos	Asymptomatic	2236.69	677.219	2.83073	37800	11445	BD-NP-A	Norovirus detected & asymptomatic
BD076	BD	NoroPos	Asymptomatic	21836.5	1652.88	3.21824	397425	30082.5	BD-NP-A	Norovirus detected & asymptomatic
BD077	BD	NoroPos	Asymptomatic	No Amplification	5974.14	3.77628	No Amplification	69300	BD-NP-A	Norovirus detected & asymptomatic
BD078	BD	NoroPos	Asymptomatic	No Amplification	14392.7	4.15814	No Amplification	29505	BD-NP-A	Norovirus detected & asymptomatic
BD079	BD	NoroPos	Asymptomatic	No Amplification	967.273	2.98555	No Amplification	31920	BD-NP-A	Norovirus detected & asymptomatic
BD080	BD	NoroPos	Asymptomatic	DBNQ	12188.6	4.08596	DBNQ	13965	BD-NP-A	Norovirus detected & asymptomatic
BD081	BD	NoroPos	Asymptomatic	No Amplification	1104.31	3.04309	No Amplification	2562	BD-NP-A	Norovirus detected & asymptomatic
BD082	BD	NoroPos	Asymptomatic	4.75691	410.138	2.61293	86.1	7423.5	BD-NP-A	Norovirus detected & asymptomatic
BD083	BD	NoroPos	Asymptomatic	DBNQ	2052.27	3.31224	DBNQ	90300	BD-NP-A	Norovirus detected & asymptomatic
BD084	BD	NoroPos	Asymptomatic	11039.3	2144.41	3.33131	36540	7098	BD-NP-A	Norovirus detected & asymptomatic
BD085	BD	NoroPos	Asymptomatic	5675.75	7443.72	3.87179	88147.5	115605	BD-NP-A	Norovirus detected & asymptomatic
BD086	BD	NoroPos	Asymptomatic	No Amplification	2669.74	3.42647	No Amplification	18795	BD-NP-A	Norovirus detected & asymptomatic
BD087	BD	NoroPos	Asymptomatic	909.391	1620.65	3.20969	20916	37275	BD-NP-A	Norovirus detected & asymptomatic
BD088	BD	NoroPos	Asymptomatic	400.105	3315.79	3.52059	760.2	6300	BD-NP-A	Norovirus detected & asymptomatic
BD089	BD	NoroPos	Asymptomatic	No Amplification	9774.26	3.99008	No Amplification	66465	BD-NP-A	Norovirus detected & asymptomatic
BD090	BD	NoroPos	Asymptomatic	23.706	3203.36	3.50561	1023.75	138338	BD-NP-A	Norovirus detected & asymptomatic
BD091	BD	NoroPos	Asymptomatic	DBNQ	771.854	2.88754	DBNQ	4662	BD-NP-A	Norovirus detected & asymptomatic
BD092	BD	NoroPos	Asymptomatic	3763.27	1616.81	3.20866	42525	18270	BD-NP-A	Norovirus detected & asymptomatic
BD093	BD	NoroPos	Asymptomatic	No Amplification	1278.17	3.10659	No Amplification	6646.5	BD-NP-A	Norovirus detected & asymptomatic
BD094	BD	NoroPos	Asymptomatic	No Amplification	95198.9	4.97863	No Amplification	58642.5	BD-NP-A	Norovirus detected & asymptomatic
BD095	BD	NoroPos	Asymptomatic	No Amplification	1818.9	3.25981	No Amplification	23100	BD-NP-A	Norovirus detected & asymptomatic
BD096	BD	NoroPos	Asymptomatic	No Amplification	4237.75	3.62714	No Amplification	18900	BD-NP-A	Norovirus detected & asymptomatic
BD097	BD	NoroPos	Asymptomatic	No Amplification	1088.18	3.0367	No Amplification	11970	BD-NP-A	Norovirus detected & asymptomatic
BD098	BD	NoroPos	Asymptomatic	23.2988	7564.35	3.87877	157.5	51135	BD-NP-A	Norovirus detected & asymptomatic
BD099	BD	NoroPos	Asymptomatic	No Amplification	373.786	2.57262	No Amplification	11550	BD-NP-A	Norovirus detected & asymptomatic
BD100	BD	NoroPos	Asymptomatic	61.6627	35536.6	4.55068	261.45	150675	BD-NP-A	Norovirus detected & asymptomatic
BD101	BD	NoroPos	Asymptomatic	No Amplification	1471.34	3.16771	No Amplification	23100	BD-NP-A	Norovirus detected & asymptomatic
BD102	BD	NoroPos	Asymptomatic	DBNQ	1333.44	3.12497	DBNQ	21735	BD-NP-A	Norovirus detected & asymptomatic
BD103	BD	NoroPos	Asymptomatic	Amplification Below aLoD	919.509	2.96356	Amplification Below aLoD	31815	BD-NP-A	Norovirus detected & asymptomatic
BD104	BD	NoroPos	Asymptomatic	Amplification Below aLoD	8622.52	3.93563	Amplification Below aLoD	26040	BD-NP-A	Norovirus detected & asymptomatic
BD105	BD	NoroPos	Asymptomatic	DBNQ	2158.72	3.3342	DBNQ	13125	BD-NP-A	Norovirus detected & asymptomatic
BD106	BD	NoroPos	Asymptomatic	No Amplification	974.629	2.98884	No Amplification	3937.5	BD-NP-A	Norovirus detected & asymptomatic
BD107	BD	NoroPos	Asymptomatic	No Amplification	6944.16	3.84162	No Amplification	96810	BD-NP-A	Norovirus detected & asymptomatic
BD108	BD	NoroPos	Asymptomatic	DBNQ	2132.98	3.32899	DBNQ	40740	BD-NP-A	Norovirus detected & asymptomatic
BD109	BD	NoroPos	Asymptomatic	DBNQ	2779.41	3.44395	DBNQ	15120	BD-NP-A	Norovirus detected & asymptomatic
BD110	BD	NoroPos	Asymptomatic	No Amplification	2558.33	3.40796	No Amplification	32235	BD-NP-A	Norovirus detected & asymptomatic
BD111	BD	NoroPos	Asymptomatic	No Amplification	2517.86	3.40103	No Amplification	19740	BD-NP-A	Norovirus detected & asymptomatic
BD112	BD	NoroPos	Asymptomatic	No Amplification	3466.42	3.53988	No Amplification	9030	BD-NP-A	Norovirus detected & asymptomatic
BD113	BD	NoroPos	Asymptomatic	No Amplification	21257.7	4.32752	No Amplification	138600	BD-NP-A	Norovirus detected & asymptomatic
BD114	BD	NoroPos	Asymptomatic	No Amplification	67285.7	4.82792	No Amplification	131880	BD-NP-A	Norovirus detected & asymptomatic
BD115	BD	NoroPos	Asymptomatic	DBNQ	25.5769	1.40785	DBNQ	199.5	BD-NP-A	Norovirus detected & asymptomatic
BD116	BD	NoroPos	Asymptomatic	No Amplification	15679.2	4.19532	No Amplification	11130	BD-NP-A	Norovirus detected & asymptomatic
BD117	BD	NoroPos	Asymptomatic	Amplification Below aLoD	2120.19	3.32638	Amplification Below aLoD	13230	BD-NP-A	Norovirus detected & asymptomatic
BD118	BD	NoroPos	Symptomatic	No Amplification	7187.5	3.85658	No Amplification	483000	BD-NP-S	Norovirus detected & symptomatic
BD119	BD	NoroPos	Symptomatic	No Amplification	23527.8	4.37158	No Amplification	12705	BD-NP-S	Norovirus detected & symptomatic
BD120	BD	NoroPos	Symptomatic	No Amplification	12632.8	4.1015	No Amplification	161700	BD-NP-S	Norovirus detected & symptomatic
MZ01	MZ	NoroNeg	Asymptomatic	No Amplification	1133.72	3.0545	No Amplification	19215	MZ-NN-A	Enteric pathogens not detected & asymptomatic
MZ02	MZ	NoroNeg	Asymptomatic	DBNQ	140.634	2.14809	DBNQ	7397.25	MZ-NN-A	Enteric pathogens not detected & asymptomatic
MZ03	MZ	NoroNeg	Asymptomatic	DBNQ	815.845	2.91161	DBNQ	84840	MZ-NN-A	Enteric pathogens not detected & asymptomatic
MZ04	MZ	NoroNeg	Asymptomatic	2664.51	2280.12	3.35796	149205	127680	MZ-NN-A	Enteric pathogens not detected & asymptomatic
MZ05	MZ	NoroNeg	Asymptomatic	No Amplification	68756.4	4.83731	No Amplification	69772.5	MZ-NN-A	Enteric pathogens not detected & asymptomatic
MZ06	MZ	NoroNeg	Asymptomatic	DBNQ	1057.81	3.02441	DBNQ	22680	MZ-NN-A	Enteric pathogens not detected & asymptomatic
MZ07	MZ	NoroNeg	Asymptomatic	No Amplification	2229.63	3.34823	No Amplification	12705	MZ-NN-A	Enteric pathogens not detected & asymptomatic
MZ08	MZ	NoroNeg	Asymptomatic	No Amplification	2460.41	3.39101	No Amplification	72082.5	MZ-NN-A	Enteric pathogens not detected & asymptomatic
MZ09	MZ	NoroNeg	Asymptomatic	No Amplification	4706.49	3.6727	No Amplification	30870	MZ-NN-A	Enteric pathogens not detected & asymptomatic
MZ10	MZ	NoroNeg	Asymptomatic	DBNQ	3979.52	3.59983	DBNQ	104055	MZ-NN-A	Enteric pathogens not detected & asymptomatic
MZ11	MZ	NoroNeg	Asymptomatic	18788.7	478.853	2.6802	512925	13072.5	MZ-NN-A	Enteric pathogens not detected & asymptomatic
MZ12	MZ	NoroNeg	Asymptomatic	5611.33	2633.93	3.4206	269325	126420	MZ-NN-A	Enteric pathogens not detected & asymptomatic
MZ13	MZ	NoroNeg	Asymptomatic	34096.7	1363.87	3.13477	393750	15750	MZ-NN-A	Enteric pathogens not detected & asymptomatic
MZ14	MZ	NoroNeg	Asymptomatic	DBNQ	4294.81	3.63294	DBNQ	7470.75	MZ-NN-A	Enteric pathogens not detected & asymptomatic
MZ15	MZ	NoroNeg	Asymptomatic	No Amplification	1352.49	3.13113	No Amplification	33810	MZ-NN-A	Enteric pathogens not detected & asymptomatic
MZ16	MZ	NoroNeg	Asymptomatic	DBNQ	997.751	2.99902	DBNQ	16012.5	MZ-NN-A	Enteric pathogens not detected & asymptomatic
MZ17	MZ	NoroNeg	Asymptomatic	No Amplification	2461.86	3.39126	No Amplification	98227.5	MZ-NN-A	Enteric pathogens not detected & asymptomatic
MZ18	MZ	NoroNeg	Asymptomatic	66993.7	384.12	2.58447	6189750	35490	MZ-NN-A	Enteric pathogens not detected & asymptomatic
MZ19	MZ	NoroNeg	Asymptomatic	No Amplification	17623.5	4.24609	No Amplification	155400	MZ-NN-A	Enteric pathogens not detected & asymptomatic
MZ20	MZ	NoroNeg	Asymptomatic	52263.2	1110.03	3.04533	2059050	43732.5	MZ-NN-A	Enteric pathogens not detected & asymptomatic
MZ21	MZ	NoroNeg	Asymptomatic	DBNQ	60.1416	1.77917	DBNQ	2005.5	MZ-NN-A	Enteric pathogens not detected & asymptomatic
MZ22	MZ	NoroNeg	Asymptomatic	Amplification Below aLoD	341.838	2.53382	Amplification Below aLoD	9775.5	MZ-NN-A	Enteric pathogens not detected & asymptomatic
MZ23	MZ	NoroNeg	Asymptomatic	DBNQ	74.7921	1.87386	DBNQ	12862.5	MZ-NN-A	Enteric pathogens not detected & asymptomatic
MZ24	MZ	NoroNeg	Asymptomatic	6154.97	132.204	2.12124	518175	11130	MZ-NN-A	Enteric pathogens not detected & asymptomatic
MZ25	MZ	NoroNeg	Asymptomatic	0.393817	331.035	2.51987	36.225	30450	MZ-NN-A	Enteric pathogens not detected & asymptomatic
MZ26	MZ	NoroNeg	Asymptomatic	Amplification Below aLoD	308.7	2.48954	Amplification Below aLoD	24570	MZ-NN-A	Enteric pathogens not detected & asymptomatic
MZ27	MZ	NoroPos	Asymptomatic	No Amplification	1027.23	3.01167	No Amplification	21315	MZ-NP-A	Norovirus detected & asymptomatic
MZ28	MZ	NoroPos	Asymptomatic	No Amplification	984.413	2.99318	No Amplification	63000	MZ-NP-A	Norovirus detected & asymptomatic
MZ29	MZ	NoroPos	Asymptomatic	No Amplification	16850.8	4.22662	No Amplification	146265	MZ-NP-A	Norovirus detected & asymptomatic
MZ30	MZ	NoroPos	Asymptomatic	105.809	2092.03	3.32057	6898.5	136395	MZ-NP-A	Norovirus detected & asymptomatic
MZ31	MZ	NoroPos	Asymptomatic	0.419521	1343.66	3.12829	36.75	117705	MZ-NP-A	Norovirus detected & asymptomatic
MZ32	MZ	NoroPos	Asymptomatic	1070.59	10163.7	4.00705	16380	155505	MZ-NP-A	Norovirus detected & asymptomatic
MZ33	MZ	NoroPos	Asymptomatic	No Amplification	93328.1	4.97001	No Amplification	188055	MZ-NP-A	Norovirus detected & asymptomatic
MZ34	MZ	NoroPos	Asymptomatic	No Amplification	831.6	2.91991	No Amplification	20790	MZ-NP-A	Norovirus detected & asymptomatic
MZ35	MZ	NoroPos	Asymptomatic	DBNQ	6689.14	3.82537	DBNQ	1083600	MZ-NP-A	Norovirus detected & asymptomatic
MZ36	MZ	NoroPos	Asymptomatic	No Amplification	137.272	2.13758	No Amplification	1407	MZ-NP-A	Norovirus detected & asymptomatic
MZ37	MZ	NoroPos	Asymptomatic	56274.1	659.132	2.81897	3218250	37695	MZ-NP-A	Norovirus detected & asymptomatic
MZ38	MZ	NoroPos	Asymptomatic	No Amplification	1548.87	3.19002	No Amplification	80850	MZ-NP-A	Norovirus detected & asymptomatic
MZ39	MZ	NoroPos	Asymptomatic	No Amplification	166.047	2.22023	No Amplification	2856	MZ-NP-A	Norovirus detected & asymptomatic
MZ40	MZ	NoroPos	Asymptomatic	3164.68	216.707	2.33587	79275	5428.5	MZ-NP-A	Norovirus detected & asymptomatic
MZ41	MZ	NoroPos	Asymptomatic	DBNQ	553.161	2.74285	DBNQ	8463	MZ-NP-A	Norovirus detected & asymptomatic
MZ42	MZ	NoroPos	Asymptomatic	5.55882	5184.38	3.7147	151.2	141015	MZ-NP-A	Norovirus detected & asymptomatic
MZ43	MZ	NoroPos	Asymptomatic	1133.56	1223.05	3.08744	7980	8610	MZ-NP-A	Norovirus detected & asymptomatic
MZ44	MZ	NoroPos	Asymptomatic	29.7351	5459.18	3.73713	268.8	49350	MZ-NP-A	Norovirus detected & asymptomatic
MZ45	MZ	NoroPos	Asymptomatic	22.3686	57631.9	4.76066	178.5	459900	MZ-NP-A	Norovirus detected & asymptomatic
MZ46	MZ	NoroPos	Asymptomatic	No Amplification	1609.64	3.20673	No Amplification	87885	MZ-NP-A	Norovirus detected & asymptomatic
MZ47	MZ	NoroPos	Asymptomatic	100.173	1825.97	3.26149	4326	78855	MZ-NP-A	Norovirus detected & asymptomatic
MZ48	MZ	NoroPos	Asymptomatic	5.97492	1867.16	3.27118	252	78750	MZ-NP-A	Norovirus detected & asymptomatic
MZ49	MZ	NoroPos	Asymptomatic	Amplification Below aLoD	5045.22	3.70288	Amplification Below aLoD	102165	MZ-NP-A	Norovirus detected & asymptomatic
MZ50	MZ	NoroPos	Asymptomatic	21.4579	2069.97	3.31596	1575	151935	MZ-NP-A	Norovirus detected & asymptomatic
MZ51	MZ	NoroPos	Asymptomatic	514.242	2130.12	3.3284	2509.5	10395	MZ-NP-A	Norovirus detected & asymptomatic
MZ52	MZ	NoroPos	Asymptomatic	3255.45	485.649	2.68632	128100	19110	MZ-NP-A	Norovirus detected & asymptomatic
MZ53	MZ	NoroPos	Asymptomatic	DBNQ	170.538	2.23182	DBNQ	9345	MZ-NP-A	Norovirus detected & asymptomatic
MZ54	MZ	NoroPos	Asymptomatic	3571.34	1340.92	3.1274	224280	84210	MZ-NP-A	Norovirus detected & asymptomatic
MZ55	MZ	NoroPos	Asymptomatic	No Amplification	1208.87	3.08238	No Amplification	163800	MZ-NP-A	Norovirus detected & asymptomatic
MZ56	MZ	NoroPos	Symptomatic	No Amplification	73.8082	1.8681	No Amplification	10185	MZ-NP-S	Norovirus detected & symptomatic
MZ57	MZ	NoroPos	Symptomatic	2941.75	2733.45	3.43671	36330	33757.5	MZ-NP-S	Norovirus detected & symptomatic
MZ58	MZ	NoroPos	Symptomatic	4.68389	2261.88	3.35447	184.275	88987.5	MZ-NP-S	Norovirus detected & symptomatic
MZ59	MZ	NoroPos	Symptomatic	10.0924	2309.16	3.36345	583.275	133455	MZ-NP-S	Norovirus detected & symptomatic
MZ60	MZ	NoroPos	Symptomatic	No Amplification	30038.5	4.47768	No Amplification	355950	MZ-NP-S	Norovirus detected & symptomatic
MZ61	MZ	NoroPos	Symptomatic	Amplification Below aLoD	15377.3	4.18688	Amplification Below aLoD	302925	MZ-NP-S	Norovirus detected & symptomatic
MZ62	MZ	NoroPos	Symptomatic	Amplification Below aLoD	3450.78	3.53792	Amplification Below aLoD	198765	MZ-NP-S	Norovirus detected & symptomatic
MZ63	MZ	NoroPos	Symptomatic	DBNQ	1061.48	3.02591	DBNQ	33967.5	MZ-NP-S	Norovirus detected & symptomatic
MZ64	MZ	NoroPos	Symptomatic	DBNQ	8434.59	3.92606	DBNQ	282975	MZ-NP-S	Norovirus detected & symptomatic
MZ65	MZ	NoroPos	Symptomatic	208.137	3808.08	3.58071	2341.5	42840	MZ-NP-S	Norovirus detected & symptomatic
MZ66	MZ	NoroPos	Symptomatic	No Amplification	9814.04	3.99185	No Amplification	510300	MZ-NP-S	Norovirus detected & symptomatic
USA-Pre	US	NoroNeg	Asymptomatic	113628	1810.78	3.25786	443100	7061.25	US-NN-A	Enteric pathogens not detected & asymptomatic
USA-Post	US	NoroNeg	Asymptomatic	Amplification Below aLoD	1975.14	3.2956	Amplification Below aLoD	17430	US-NN-A	Enteric pathogens not detected & asymptomatic
USB-Pre	US	NoroNeg	Asymptomatic	2279.11	435.541	2.63903	12390	2367.75	US-NN-A	Enteric pathogens not detected & asymptomatic
USB-Post	US	NoroNeg	Asymptomatic	DBNQ	404.949	2.6074	DBNQ	2709	US-NN-A	Enteric pathogens not detected & asymptomatic
USG-Pre	US	NoroNeg	Asymptomatic	DBNQ	626.301	2.79678	DBNQ	3239.25	US-NN-A	Enteric pathogens not detected & asymptomatic
USG-Post	US	NoroNeg	Asymptomatic	DBNQ	543.434	2.73515	DBNQ	2614.5	US-NN-A	Enteric pathogens not detected & asymptomatic
USC-Pre	US	NoroNeg	Asymptomatic	DBNQ	2193.26	3.34109	DBNQ	43627.5	US-NN-A	Enteric pathogens not detected & asymptomatic
USC-Post	US	NoroNeg	Asymptomatic	15571	217.547	2.33755	109725	1533	US-NN-A	Enteric pathogens not detected & asymptomatic
USH-Pre	US	NoroNeg	Asymptomatic	7483.28	883.53	2.94622	124950	14752.5	US-NN-A	Enteric pathogens not detected & asymptomatic
USH-Post	US	NoroNeg	Asymptomatic	1055.35	398.458	2.60038	10762.5	4063.5	US-NN-A	Enteric pathogens not detected & asymptomatic
USI-Pre	US	NoroNeg	Asymptomatic	DBNQ	2237.34	3.34973	DBNQ	4935	US-NN-A	Enteric pathogens not detected & asymptomatic
USI-Post	US	NoroPos	Asymptomatic	134641	792.188	2.89883	3015950	17745	US-NP-A	Norovirus detected & asymptomatic
USD-Pre	US	NoroPos	Asymptomatic	No Amplification	741.606	2.87017	No Amplification	7287	US-NP-A	Norovirus detected & asymptomatic
USD-Post	US	NoroPos	Asymptomatic	DBNQ	1946.67	3.28929	DBNQ	31080	US-NP-A	Norovirus detected & asymptomatic
USJ-Pre	US	NoroPos	Asymptomatic	DBNQ	11561.6	4.06302	DBNQ	20842.5	US-NP-A	Norovirus detected & asymptomatic
USE-Pre	US	NoroPos	Asymptomatic	1496.6	1307.16	3.11633	13825	12075	US-NP-A	Norovirus detected & asymptomatic
USE-Post	US	NoroPos	Asymptomatic	DBNQ	439.007	2.64247	DBNQ	5428.5	US-NP-A	Norovirus detected & asymptomatic
USJ-Post	US	NoroPos	Symptomatic	7877.26	8450.16	3.92686	11550	12390	US-NP-S	Norovirus detected & symptomatic
USK-Pre	US	NoroPos	Symptomatic	No Amplification	23915.5	4.37868	No Amplification	9166.5	US-NP-S	Norovirus detected & symptomatic
USK-Post	US	NoroPos	Symptomatic	DBNQ	27755.8	4.44335	DBNQ	63000	US-NP-S	Norovirus detected & symptomatic
USF-Pre	US	NoroPos	Symptomatic	8440.62	21375.6	4.32992	8085	20475	US-NP-S	Norovirus detected & symptomatic
USF-Post	US	NoroPos	Symptomatic	454.457	34038.2	4.53197	518	38797.5	US-NP-S	Norovirus detected & symptomatic
							82	0.524038
							17
							45	0.307692

### Sheet: hCYTB Group Stats
Group	Country	GroupStatus	log₁₀(mean hCYTB.ng.result)	log₁₀ hCYTB.ng.result increase from NN-A to NP-A	log₁₀ hCYTB.ng.result increase from NP-A to NP-S	log₁₀ hCYTB.ng.result increase from NN-A to NP-S	Std dev of log₁₀ hCYTB.ng.result	± 95%	Lower 95% Confidence Interval	Upper 95% Confidence Interval
BD-NN-A	BD	Enteric pathogens not detected & asymptomatic	3.24785				0.592026	0.165767	3.08208	3.41362
BD-NP-A	BD	Norovirus detected & asymptomatic	3.4112	0.163351			0.603059	0.143338	3.26786	3.55454
BD-NP-S	BD	Norovirus detected & symptomatic	4.10989		0.698687	0.862037	0.257604	0.291506	3.81838	4.40139
MZ-NN-A	MZ	Enteric pathogens not detected & asymptomatic	3.03573				0.696541	0.267742	2.76799	3.30347
MZ-NP-A	MZ	Norovirus detected & asymptomatic	3.25389	0.218156			0.682039	0.248237	3.00565	3.50212
MZ-NP-S	MZ	Norovirus detected & symptomatic	3.5227		0.268817	0.486974	0.691741	0.408793	3.11391	3.9315
US-NN-A	US	Enteric pathogens not detected & asymptomatic	2.90062				0.357936	0.211527	2.68909	3.11214
US-NP-A	US	Norovirus detected & asymptomatic	3.14669	0.246067			0.500609	0.400571	2.74611	3.54726
US-NP-S	US	Norovirus detected & symptomatic	4.32216		N/A	1.42154	0.23357	0.204733	4.11742	4.52689
